# Prognostic and Immunological Significance of ARID1A Status in Endometriosis-Associated Ovarian Carcinoma

**DOI:** 10.1101/2021.09.16.21262993

**Authors:** Karolin Heinze, Tayyebeh M. Nazeran, Sandra Lee, Pauline Krämer, Evan S. Cairns, Derek S. Chiu, Samuel C.Y. Leung, Eun Young Kang, Nicola S. Meagher, Catherine J. Kennedy, Jessica Boros, Friedrich Kommoss, Hans-Walter Vollert, Florian Heitze, Andreas du Bois, Philipp Harter, Marcel Grube, Bernhard Kraemer, Annette Staebler, Felix K.F. Kommoss, Sabine Heublein, Hans-Peter Sinn, Naveena Singh, Angela Laslavic, Esther Elishaev, Alex Olawaiye, Kirsten Moysich, Francesmary Modugno, Raghwa Sharma, Alison H. Brand, Paul R. Harnett, Anna DeFazio, Renée T. Fortner, Jan Lubinski, Marcin Lener, Aleksandra Tołoczko-Grabarek, Cezary Cybulski, Helena Gronwald, Jacek Gronwald, Penny Coulson, Mona A El-Bahrawy, Michael E. Jones, Minouk J. Schoemaker, Anthony J. Swerdlow, Kylie L. Gorringe, Ian Campbell, Linda Cook, Simon A. Gayther, Michael E. Carney, Yurii B. Shvetsov, Brenda Y. Hernandez, Lynne R. Wilkens, Marc T. Goodman, Constantina Mateoiu, Anna Linder, Karin Sundfeldt, Linda E. Kelemen, Aleksandra Gentry-Maharaj, Martin Widschwendter, Usha Menon, Kelly L. Bolton, Jennifer Alsop, Mitul Shah, Mercedes Jimenez-Linan, Paul D.P. Pharoah, James D. Brenton, Kara L. Cushing-Haugen, Holly R. Harris, Jennifer A. Doherty, Blake Gilks, Prafull Ghatage, David G. Huntsman, Gregg S. Nelson, Anna V. Tinker, Cheng-Han Lee, Ellen L. Goode, Brad H. Nelson, Susan J. Ramus, Stefan Kommoss, Aline Talhouk, Martin Köbel, Michael S. Anglesio

## Abstract

ARID1A (BAF250a) is a component of the SWI/SNF chromatin modifying complex, plays an important tumor suppressor role, and is considered prognostic in several malignancies. However, in ovarian carcinomas there are contradictory reports on its relationship to outcome, immune response, and correlation with clinicopathological features. We assembled a series of 1623 endometriosis-associated ovarian carcinomas, including 1078 endometrioid (ENOC) and 545 clear cell (CCOC) ovarian carcinomas through combining resources of the Ovarian Tumor Tissue Analysis (OTTA) Consortium, the Canadian Ovarian Unified Experimental Resource (COEUR), local, and collaborative networks. Validated immunohistochemical surrogate assays for *ARID1A* mutations were applied to all samples. We investigated associations between ARID1A loss/mutation, clinical features, outcome, CD8+ tumor-infiltrating lymphocytes (CD8+ TIL), and DNA mismatch repair deficiency (MMRd). ARID1A loss was observed in 42% of CCOC and 25% of ENOC. We found no associations between ARID1A loss and outcomes, stage, age, or CD8+ TIL status in CCOC. Similarly, we found no association with outcome or stage in endometrioid cases. In ENOC, ARID1A loss was more prevalent in younger patients (p=0.012), and associated with MMRd (p<0.001), and presence of CD8+ TIL (p=0.008). Consistent with MMRd being causative of *ARID1A* mutations, in a subset of ENOC we also observed an association between *ARID1A* loss-of-function mutation as a result of small indels (p=0.011, vs. single nucleotide variants). In ENOC, the association between ARID1A loss, CD8+ TIL, and age, appears confounded by MMRd status. Although this observation does not explicitly rule out a role for ARID1A influence on CD8+ TIL infiltration in ENOC, given current knowledge regarding MMRd, it seems more likely that effects are dominated by the hypermutation phenotype. This large dataset with consistently applied biomarker assessment now provides a benchmark for the prevalence of *ARID1A* loss-of-function mutations in endometriosis-associated ovarian cancers and brings clarity to the prognostic significance.
