## Supplementary material for "Prognostic and Immunological Significance of ARID1A Status in Endometriosis-Associated Ovarian Carcinoma": Table S1 (cohort details)

### Sheet: StudyCohort
Study Acronym	Consortia	Study name	Study Type	Dates of accrual	follow up window	study setting	Ascertainment (participant centres)	Location	Study Citation	Samples included (all histotypes)
AOV	OTTA	Alberta Ovarian Tumor Types Study	registry	1978-2010	1978-2010	provincial cancer centers	Population-based Alberta Cancer Registry; periodic updates are performed for vital statistics	Canada	A	550
DOV	OTTA	Diseases of the Ovary and their Evaluation	case-control	2002-2009	2002-2018*	population based	13 counties from western Washington SEER registry	US	B&C	1096
GER	OTTA	Germany Ovarian Cancer Study	case-control	1993-1996	1993-2009	population based	Population-based study involving local and local and regional hospitals in Rhein-Neckar-Odenwald and Freiburg. Cases recruited from 26 hospitals in the study regions, and controls identified from population registries	Germany	D	86
HAW	OTTA	Hawaii Ovarian Cancer Study	case-control	1993-2008	1993-2018*	primary care	Hawaii Tumor Registry and medical records	US	E&F	190
POC	OTTA	Polish Ovarian Cancer Study	cohort	2000-2003	2000-2016*	primary care	Hospital records and cancer registries serving Szczecin	Poland	G	139
SEA	OTTA	Study of Epidemiology and Risk Factors in Cancer Heredity	case-cohort	1998-present	1998-2016*	population based	Eastern Region Cancer Intelligence Unit, West Midlands Cancer Intelligence Unit, and multiple cancer networks	UK	H	550
UKO	OTTA	United Kingdom Ovarian Cancer Population study	case-control	2006-2010	2006-2016	tertiary centres (cases), UKCTOCS (controls)	Pathologist-reviewed cases from ten major Gynecologic Oncology NHS centres in England, Wales and Northern Ireland; cancer and death registries NHS Information Centre for Health and Social Care (England and Wales) and Central Services Agency (Northern Ireland)	UK	I	93
VAN	OTTA/local	Vancouver Ovarian Cancer Study	cohort	1982-present	1982-2019*	primary care and provicial cancer centres	Vancouver General, UBC, and BC Cancer Hospitals with outcome data provided the British Columbia cancer registry and the Cheryl Brown Outcomes Unit	Canada	J&K	1225
WMH	OTTA	Westmead Hospital, Gynaecological Oncology Biobank (GynBiobank)	cohort	1992-present	1992-2019*	tertiary referral centre	The Crown Princess Mary Cancer Centre and affiliated hospitals	Australia	L	46
CAL	OTTA	Calgary HGSC chemoresistant	cohort	1995-2013	2010-2015	provincial cancer center	Alberta Precision Laboratory diagnosed cases	Canada	M	112
BGS	OTTA	Breakthrough Generations Study	Cohort	2003-	2003-2020*	population cohort	UK female population	UK	N	105
HOP	OTTA	Hormones and Ovarian Cancer Prediction	case-control	2003-2008	2009-2013	population based	Hospitals in western PA, eastern OH, southwestern NY for cases; random digit dialoging frequency matched by telephone prefix to cases for controls	USA	O	40
SOC	OTTA	Southampton Ovarian Cancer	cohort	1993-1999	1993-2000	Population based	Hospitals in the Wessex region of south east England, UK	UK	P	121
SWE	OTTA	The GynCancer Biobank in Western Sweden	cohort	2001 - ongoing	2001- 2019*	tertiary rerral centre for gynecology cancer surgery	Gyn-Pathology reviewed cases for diagnosis; treatment, recurrence and survival in a national register	Sweden	T&U	261
TVA	OTTA	Alberta Ovarian Cancer Study (OVAL-Alberta)	cohort	2002-2011	2005-2018	population based	Population-based Alberta Cancer Registry	Canada	Q	153
TFRI-COEUR	COEUR	Canadian Ovarian Experimental Unified Resource (COEUR)	cohort	2010-2017	2010-2019*	consortia collection from cohort based tissue banks (primary care)	Canadian tissue banks (https://www.tfri.ca/coeur)	Canada	R	179
Tuebingen	n/a	ENOC Tuebingen University Hospital, Department of Women's Health & Institute of Pathology Archives	cohort	2000-2017	2000-2019	primary care	Tuebingen University Hospital	Germany	S	83
Essen	n/a	ENOC Klinikum Essen Mitte, Essen, Germany	cohort	2011-2016	2011-2018	primary care	Kliniken Essen Mitte	Germany	S	34
Heidleberg	n/a	ENOC Heidelberg University Hospital, Department of Women's Health & Institute of Pathology, Heidelberg, Germany	cohort	2000-2015	2000-2018	primary care	Heidelberg University Hospital	Germany	S	32
Friedrichshafen	n/a	ENOC Institute of Pathology at Medizincampus am Bodensee, Friedrichshafen, Germany	cohort	2008-2012	2008-2018	primary care	Medizin Campus Bodensee	Germany	S	2
Total										5029
*Study and follow up collection is ongoing, dates reported are relevent for this report
Study Citations
A	Kelemen LE, Warren GW, Koziak JM, Köbel M, Steed H. Smoking may modify the association between neoadjuvant chemotherapy and survival from ovarian cancer. Gynecol Oncol. 2016 Jan;140(1):124-30. doi: 10.1016/j.ygyno.2015.11.008. Epub 2015 Nov 5. PMID: 26549109
B	(DOVE) Rossing MA, Cushing-Haugen KL, Wicklund KG, et al. Menopausal hormone therapy and risk of epithelial ovarian cancer. Cancer Epidemiol Biomarkers Prev 2007; 16: 2548-56.
C	(DOVE2) Bodelon C, Cushing-Haugen KL, Wicklund KG, et al. Sun exposure and risk of epithelial ovarian cancer. Cancer Causes and Control 2012; 23(12): 1985-94.
D	Peterlongo P, Chang-Claude J, Moysich KB, Rudolph A, Schmutzler RK, Simard J, et al. Candidate genetic modifiers for breast and ovarian cancer risk in BRCA1 and BRCA2 mutation carriers. Cancer Epidemiol Biomarkers Prev. 2015;24:308-16.
E	Goodman MT, Lurie G, Thompson PJ, McDuffie KE, Carney ME. Association of two common single-nucleotide polymorphisms in the CYP19A1 locus and ovarian cancer risk. Endocr Relat Cancer. 2008;15:1055-60.
F	Lurie G, Wilkens LR, Thompson PJ, McDuffie KE, Carney ME, Terada KY, et al. Genetic polymorphisms in the Paraoxonase 1 gene and risk of ovarian epithelial carcinoma. Cancer Epidemiol Biomarkers Prev. 2008;17:2070-7.
G	Garcia-Closas M, Brinton LA, Lissowska J, Richesson D, Sherman ME, Szeszenia-Dabrowska N, et al. Ovarian cancer risk and common variation in the sex hormonebinding globulin gene: a population-based case-control study. BMC cancer. 2007;7:60..
H	Song H, Ramus SJ, Quaye L, Dicioccio RA, Tyrer J, Lomas E, et al. Common variants in mismatch repair genes and risk of invasive ovarian cancer. Carcinogenesis. 2006;27:2235-42.
I	Balogun N, Gentry-Maharaj A, Wozniak EL, Lim A, Ryan A, Ramus SJ, et al. Recruitment of newly diagnosed ovarian cancer patients proved challenging in a multicentre biobanking study. J Clin Epidemiol. 2011;64:525-30.
J	Prentice LM, Klausen C, Kalloger S, Kobel M, McKinney S, Santos JL, et al. Kisspeptin and GPR54 immunoreactivity in a cohort of 518 patients defines favourable prognosis and clear cell subtype in ovarian carcinoma. BMC Med. 2007;5:33
K	Kobel M, Reuss A, Bois A, Kommoss S, Kommoss F, Gao D, et al. The biological and clinical value of p53 expression in pelvic high-grade serous carcinomas. J Pathol. 2010;222:191-8.
L	Emmanuel C, Chiew YE, George J, Etemadmoghadam D, Anglesio MS, Sharma R, et al. Genomic classification of serous ovarian cancer with adjacent borderline differentiates RAS pathway and TP53-mutant tumors and identifies NRAS as an oncogenic driver. Clin Cancer Res. 2014;20:6618-30.
M	Bromley AB, Altman AD, Chu P, Nation JG, Nelson GS, Ghatage P, Kalloger SE, Han G, Köbel M. Architectural patterns of ovarian/pelvic high-grade serous carcinoma. Int J Gynecol Pathol 2012; 31(5):397-404
N	Swerdlow AJ, Jones ME, Schoemaker MJ, Hemming J, Thomas D, Williamson J, Ashworth A. The Breakthrough Generations Study: design of a long-term UK cohort study to investigate breast cancer aetiology. Br J Cancer 2011; 105:911-17.
O	Lo-Ciganic, W.H., et al., Aspirin, nonaspirin nonsteroidal anti-inflammatory drugs, or acetaminophen and risk of ovarian cancer. Epidemiology, 2012. 23(2): p. 311-9.
P	Watson, R. H., P. J. Neville, W. J. Roy, Jr., A. Hitchcock and I. G. Campbell (1998). "Loss of heterozygosity on chromosomes 7p, 7q, 9p and 11q is an early event in ovarian tumorigenesis." Oncogene 17(2): 207-212.
Q	Köbel M, Luo L, Grevers X, Lee S, Brooks-Wilson A, Gilks CB, Le ND, Cook LS. Ovarian Carcinoma Histotype: Strengths and Limitations of Integrating Morphology With Immunohistochemical Predictions. Int J Gynecol Pathol 2019; 38(4):353-362
R	Le Page C, Rahimi K, Köbel M, Tonin PN, Meunier L, et al. (2018) BMC Cancer. Mar 27;18(1):347. doi: 10.1186/s12885-018-4242-8.
S	Krämer P, Talhouk A, Brett MA, et al. Endometrial Cancer Molecular Risk Stratification is Equally Prognostic for Endometrioid Ovarian Carcinoma. Clin Cancer Res . 2020 Oct 15;26(20):5400-5410. doi: 10.1158/1078-0432.CCR-20-1268.
T	Enroth S, Berggrund M, Lycke M, Broberg J, Lundberg M, Assarsson E, Olovsson M, Stålberg K, Sundfeldt K, Gyllensten U. High throughput proteomics identifies a high- accuracy 11 plasma protein biomarker signature for ovarian cancer. Commun Biol. 2019 Jun 20;2:221.
U	Kang E-Y, Cheasley D, Le Page C, Wakefield M, et al. Refined cut-off for TP53 immuno-histochemistry improves prediction of TP53 mutation status in ovarian mucinous tumors: implications for outcome analyses. Modern Pathology. 2020

### Sheet: Ethics
Cohort/ Consortium	Study Acronym	Ethics committee	Informed consent
OTTA	AOV	Health Research Ethics Board of Alberta	No / pathology material*
	BGS	South-East Multi-Centre Research Ethics Committee	Yes
	CAL	Health Research Ethics Board of Alberta	No / pathology material*
	DOV	Fred Hutchinson Cancer Research Center Institutional Review Board	Yes
	GER	Ethics Committee of the Heidelberg University Clinic	Yes
	HAW	University of Hawaii, Committee on Human Studies	Yes
	HOP	Roswell Park Comprehensive Cancer Center Ethics Committee	Yes
	POC	Bioethical Committee of Pomeranian Medical University	Yes
	SEA	Cambridgeshire 4 Research Ethics Committee	Yes
	SOC	Southampton & South West Hampshire Local Research Ethics Committee	No / pathology material*
	SWE	Swedish Ethical Review Authority (Dnr:201-15)	Yes
	TVA	Health Research Ethics Board of Alberta	Yes
	UKO	National Health Service Central Office for Research Ethics Committees (COREC) and The Joint University College London/University College London Hospital Committee on the Ethics of Human Research (Committee A)	Yes
	VAN	University of British Columbia - British Columbia Cancer Agency Research Ethics Board	Yes
	WMH	Western Sydney Local Health District, Human Research Ethics Committee	Yes
COEUR	TFRI	Contributing biobanks (see: https://www.tfri.ca/coeur)	Yes
VOA, OOU, OOUE	VAN	University of British Columbia - British Columbia Cancer Agency Research Ethics Board	Yes*
Germany	Tübingen	Ethics Committee of the University Hospital of Tübingen	Yes*
	Essen	Ethics Committee of Kliniken Essen-Mitte	Yes*
	Heidelberg	Ethics Committee of the Heidelberg University Clinic	Yes*
	Friedrichshafen	Ethics Committee of Medizin Campus Bodensee	Yes*
	*In cases without direct informed consent contributing studies obtained local IRB/REB-approved waiver of consent allowing use of the study material.
